# Inherited infertility - mapping loci associated with impaired female reproduction

**DOI:** 10.1101/2024.07.03.24309884

**Authors:** Sanni Ruotsalainen, Juha Karjalainen, Mitja Kurki, Elisa Lahtela, Matti Pirinen, Juha Riikonen, Jarmo Ritari, Silja Tammi, Jukka Partanen, Hannele Laivuori, FinnGen, Aarno Palotie, Henrike Heyne, Mark Daly, Elisabeth Widen

## Abstract

Female infertility is a common and complex health problem affecting millions of women worldwide. While multiple factors can contribute to this condition, the underlying cause remains elusive in up to 15-30% of cases. In our large genome-wide association study (GWAS) of 22,849 women with infertility and 198,989 controls from the Finnish population cohort FinnGen, we unveil a unique landscape of genetic factors associated with the disease. Our recessive analysis identified a low-frequency stop-gained mutation in *TBPL2* (p.Arg331Ter; minor allele frequency (MAF) = 1.2%) with an impact comparable to highly penetrant monogenic mutations (OR = 650, p = 4.1 ×10^-25^). While previous studies have linked the homologous gene to anovulation and sterility in knockout mice, the severe consequence of the p.Arg331Ter mutation was evidenced by homozygous carriers having significantly fewer offspring (average of 0.16) compared to women belonging to the other genotype groups (average of 1.75 offspring, p = 1.4×10^-15^). Notably, all homozygous women who had given birth had received infertility therapy. Moreover, our age-stratified analyses identified three additional genome-wide significant loci. Two loci were associated with early-onset disease (infertility diagnosed before age 30), located near *CHEK2* and within the major histocompatibility complex (MHC)-region. The third locus, associated with late-onset disease, had its lead SNP located in an intron of a lncRNA gene. Taken together, our data highlight the significance of rare recessive alleles in shaping female infertility risk. The results further provide evidence supporting specific age-dependent mechanisms underlying this complex disorder.
