## SupplementaryTable2 for "Inherited infertility - mapping loci associated with impaired female reproduction"

### Sheet: Recessive
HLA_allele	pos	AF	All		Late-onset		Early-onset
			OR [95 % CI]	P-value	OR [95 % CI]	P-value	OR [95 % CI]	P-value
A*01:01	29941260	0.084	1.085 [0.910-1.294]	0.365	1.021 [0.817-1.276]	0.856	1.209 [0.928-1.575]	0.16
A*02:01	29941260	0.301	0.967 [0.914-1.023]	0.242	0.968 [0.903-1.039]	0.373	0.961 [0.882-1.048]	0.365
A*03:01	29941260	0.225	0.994 [0.924-1.069]	0.862	1.009 [0.922-1.105]	0.84	0.960 [0.858-1.073]	0.468
A*11:01	29941260	0.037	1.129 [0.726-1.754]	0.59	1.324 [0.768-2.285]	0.313	0.862 [0.437-1.701]	0.669
A*24:02	29941260	0.079	1.081 [0.875-1.334]	0.47	1.023 [0.787-1.331]	0.864	1.134 [0.824-1.559]	0.441
A*25:01	29941260	0.012	0.721 [0.206-2.519]	0.609	0.967 [0.209-4.469]	0.966	0.458 [0.067-3.123]	0.425
A*26:01	29941260	0.016	0.625 [0.235-1.662]	0.347	0.545 [0.161-1.852]	0.331	0.820 [0.194-3.458]	0.787
A*31:01	29941260	0.039	0.959 [0.639-1.442]	0.842	1.045 [0.626-1.746]	0.865	0.841 [0.457-1.548]	0.578
A*32:01	29941260	0.036	0.836 [0.526-1.328]	0.448	0.761 [0.430-1.349]	0.35	1.006 [0.491-2.062]	0.987
A*68:01	29941260	0.058	1.141 [0.877-1.484]	0.327	0.928 [0.667-1.291]	0.657	1.577 [1.055-2.356]	0.026
B*07:02	31269490	0.121	0.877 [0.765-1.006]	0.061	0.931 [0.786-1.103]	0.408	0.793 [0.645-0.976]	0.028
B*08:01	31269490	0.088	1.030 [0.870-1.221]	0.728	0.930 [0.752-1.150]	0.504	1.215 [0.940-1.571]	0.138
B*13:02	31269490	0.029	0.636 [0.383-1.056]	0.08	0.723 [0.388-1.347]	0.307	0.547 [0.252-1.190]	0.128
B*15:01	31269490	0.115	1.080 [0.935-1.248]	0.296	1.064 [0.888-1.274]	0.504	1.138 [0.911-1.422]	0.256
B*18:01	31269490	0.045	0.698 [0.497-0.979]	0.037	0.605 [0.397-0.924]	0.02	0.903 [0.543-1.502]	0.695
B*27:05	31269490	0.072	1.035 [0.831-1.288]	0.759	1.179 [0.898-1.549]	0.236	0.852 [0.610-1.191]	0.349
B*35:01	31269490	0.123	1.039 [0.915-1.181]	0.555	0.996 [0.850-1.167]	0.963	1.092 [0.898-1.329]	0.377
B*39:01	31269490	0.035	0.602 [0.392-0.925]	0.02	0.497 [0.291-0.848]	0.01	0.830 [0.442-1.558]	0.562
B*40:01	31269490	0.057	1.083 [0.823-1.426]	0.567	1.041 [0.736-1.472]	0.819	1.170 [0.771-1.776]	0.46
B*40:02	31269490	0.024	1.821 [0.919-3.609]	0.086	2.249 [0.970-5.216]	0.059	1.152 [0.396-3.353]	0.795
B*44:02	31269490	0.055	0.972 [0.709-1.332]	0.859	1.105 [0.751-1.626]	0.611	0.743 [0.461-1.198]	0.222
B*51:01	31269490	0.053	0.851 [0.605-1.197]	0.353	0.893 [0.588-1.357]	0.595	0.757 [0.450-1.275]	0.295
B*56:01	31269490	0.02	0.835 [0.410-1.704]	0.621	1.250 [0.518-3.019]	0.62	0.447 [0.151-1.318]	0.144
B*57:01	31269490	0.013	0.855 [0.326-2.241]	0.75	0.626 [0.185-2.118]	0.451	1.450 [0.338-6.220]	0.617
C*01:02	31268750	0.07	1.192 [0.960-1.481]	0.112	1.384 [1.055-1.815]	0.019	0.963 [0.689-1.346]	0.824
C*02:02	31268750	0.056	1.001 [0.772-1.297]	0.993	0.920 [0.666-1.271]	0.614	1.127 [0.761-1.668]	0.55
C*03:03	31268750	0.083	1.041 [0.869-1.248]	0.662	1.101 [0.879-1.379]	0.403	0.977 [0.739-1.293]	0.873
C*03:04	31268750	0.121	1.024 [0.901-1.164]	0.716	1.022 [0.870-1.200]	0.795	1.018 [0.839-1.236]	0.856
C*04:01	31268750	0.147	1.032 [0.928-1.149]	0.56	1.006 [0.881-1.149]	0.924	1.064 [0.904-1.254]	0.456
C*05:01	31268750	0.05	0.873 [0.619-1.231]	0.438	0.938 [0.615-1.431]	0.765	0.729 [0.436-1.221]	0.23
C*06:02	31268750	0.059	0.958 [0.743-1.235]	0.742	0.920 [0.670-1.264]	0.608	1.015 [0.690-1.493]	0.94
C*07:01	31268750	0.12	1.028 [0.907-1.165]	0.665	0.962 [0.822-1.126]	0.631	1.131 [0.935-1.367]	0.206
C*07:02	31268750	0.139	0.903 [0.810-1.007]	0.065	0.939 [0.820-1.074]	0.36	0.844 [0.716-0.995]	0.044
C*07:04	31268750	0.019	1.020 [0.479-2.174]	0.959	1.177 [0.458-3.025]	0.735	0.849 [0.262-2.756]	0.786
C*12:03	31268750	0.033	0.646 [0.414-1.009]	0.055	0.532 [0.304-0.930]	0.027	0.861 [0.451-1.644]	0.65
C*14:02	31268750	0.014	1.201 [0.371-3.883]	0.76	0.896 [0.219-3.675]	0.879	1.744 [0.281-10.814]	0.55
C*15:02	31268750	0.026	0.826 [0.468-1.456]	0.508	0.864 [0.432-1.725]	0.678	0.731 [0.307-1.738]	0.478
DPB1*01:01	33075990	0.057	1.024 [0.803-1.304]	0.851	1.005 [0.741-1.363]	0.976	1.100 [0.758-1.596]	0.615
DPB1*02:01	33075990	0.144	1.069 [0.961-1.188]	0.219	1.078 [0.945-1.231]	0.264	1.064 [0.905-1.251]	0.453
DPB1*03:01	33075990	0.131	1.038 [0.928-1.162]	0.511	1.003 [0.872-1.155]	0.962	1.083 [0.913-1.284]	0.36
DPB1*04:01	33075990	0.407	0.961 [0.924-1.001]	0.055	0.962 [0.915-1.011]	0.126	0.961 [0.904-1.021]	0.198
DPB1*04:02	33075990	0.189	0.986 [0.910-1.069]	0.736	0.968 [0.876-1.070]	0.524	1.001 [0.885-1.132]	0.992
DPB1*05:01	33075990	0.023	1.306 [0.683-2.497]	0.42	1.633 [0.729-3.661]	0.234	0.918 [0.332-2.539]	0.87
DPB1*14:01	33075990	0.013	3.077 [0.879-10.769]	0.079	3.268 [0.666-16.032]	0.144	2.314 [0.365-14.646]	0.373
DQA1*01:01	32628180	0.185	1.030 [0.952-1.115]	0.456	1.087 [0.986-1.198]	0.095	0.952 [0.843-1.074]	0.425
DQA1*01:02	32628180	0.182	0.968 [0.893-1.049]	0.428	1.003 [0.907-1.110]	0.948	0.906 [0.802-1.023]	0.111
DQA1*01:03	32628180	0.089	1.095 [0.924-1.299]	0.295	1.099 [0.888-1.359]	0.387	1.143 [0.877-1.490]	0.322
DQA1*01:04	32628180	0.012	1.023 [0.212-4.925]	0.978	1.721 [0.255-11.635]	0.578	0.415 [0.037-4.641]	0.475
DQA1*02:01	32628180	0.055	0.831 [0.630-1.095]	0.188	0.909 [0.647-1.278]	0.583	0.695 [0.459-1.054]	0.087
DQA1*03:01	32628180	0.11	1.032 [0.894-1.191]	0.669	1.032 [0.862-1.234]	0.734	1.020 [0.820-1.270]	0.858
DQA1*03:02	32628180	0.045	1.555 [1.127-2.146]	0.007	1.678 [1.072-2.627]	0.024	1.605 [0.940-2.743]	0.083
DQA1*03:03	32628180	0.022	0.996 [0.279-3.546]	0.995	1.465 [0.302-7.091]	0.635	0.576 [0.085-3.883]	0.571
DQA1*04:01	32628180	0.098	1.006 [0.870-1.164]	0.934	0.996 [0.830-1.194]	0.962	1.008 [0.807-1.258]	0.947
DQA1*05:01	32628180	0.104	1.052 [0.913-1.211]	0.485	1.010 [0.845-1.206]	0.916	1.130 [0.913-1.400]	0.261
DQA1*05:05	32628180	0.068	0.829 [0.657-1.046]	0.113	0.929 [0.698-1.236]	0.611	0.690 [0.484-0.984]	0.04
DQB1*02:01	32659470	0.099	1.057 [0.917-1.219]	0.444	0.999 [0.835-1.196]	0.992	1.162 [0.937-1.442]	0.172
DQB1*02:02	32659470	0.039	0.703 [0.466-1.061]	0.093	0.726 [0.439-1.198]	0.21	0.659 [0.351-1.234]	0.192
DQB1*03:01	32659470	0.109	0.871 [0.758-1.002]	0.053	0.971 [0.817-1.153]	0.736	0.714 [0.567-0.900]	0.004
DQB1*03:02	32659470	0.118	1.022 [0.903-1.156]	0.733	1.025 [0.879-1.195]	0.753	1.005 [0.833-1.212]	0.959
DQB1*03:03	32659470	0.057	1.307 [1.009-1.693]	0.042	1.309 [0.943-1.818]	0.107	1.325 [0.896-1.961]	0.159
DQB1*04:02	32659470	0.097	1.007 [0.869-1.167]	0.93	0.995 [0.828-1.195]	0.955	1.013 [0.809-1.268]	0.91
DQB1*05:01	32659470	0.194	1.040 [0.965-1.120]	0.305	1.090 [0.994-1.196]	0.066	0.973 [0.867-1.091]	0.637
DQB1*05:02	32659470	0.01	1.437 [0.360-5.731]	0.607	2.564 [0.455-14.431]	0.286	0.540 [0.066-4.394]	0.564
DQB1*05:03	32659470	0.011	1.253 [0.269-5.840]	0.774	1.796 [0.265-12.172]	0.549	0.717 [0.067-7.648]	0.783
DQB1*06:02	32659470	0.139	0.978 [0.882-1.084]	0.671	1.028 [0.904-1.170]	0.671	0.887 [0.759-1.037]	0.132
DQB1*06:03	32659470	0.09	1.087 [0.918-1.288]	0.334	1.088 [0.880-1.345]	0.435	1.138 [0.874-1.481]	0.338
DQB1*06:04	32659470	0.032	1.249 [0.794-1.965]	0.337	1.006 [0.563-1.796]	0.985	1.646 [0.842-3.216]	0.145
DRB1*01:01	32578770	0.179	1.034 [0.952-1.122]	0.429	1.094 [0.988-1.211]	0.084	0.948 [0.836-1.076]	0.41
DRB1*03:01	32578770	0.099	1.052 [0.912-1.213]	0.487	0.993 [0.830-1.189]	0.941	1.159 [0.934-1.438]	0.181
DRB1*04:01	32578770	0.09	1.059 [0.889-1.262]	0.52	1.076 [0.864-1.340]	0.514	1.040 [0.797-1.357]	0.775
DRB1*04:04	32578770	0.042	1.013 [0.678-1.514]	0.948	1.012 [0.616-1.663]	0.962	0.991 [0.534-1.839]	0.978
DRB1*04:08	32578770	0.013	1.369 [0.284-6.596]	0.695	2.338 [0.346-15.805]	0.384	0.475 [0.045-4.990]	0.535
DRB1*07:01	32578770	0.056	0.837 [0.637-1.100]	0.201	0.905 [0.647-1.268]	0.563	0.713 [0.473-1.074]	0.106
DRB1*08:01	32578770	0.096	1.017 [0.874-1.184]	0.827	1.004 [0.831-1.213]	0.965	1.020 [0.810-1.285]	0.864
DRB1*09:01	32578770	0.035	1.825 [1.279-2.604]	0.001	2.083 [1.361-3.189]	0.001	1.532 [0.816-2.875]	0.184
DRB1*11:01	32578770	0.035	0.803 [0.496-1.299]	0.371	0.724 [0.397-1.321]	0.293	0.977 [0.468-2.040]	0.951
DRB1*12:01	32578770	0.026	0.605 [0.344-1.064]	0.081	0.539 [0.270-1.077]	0.08	0.736 [0.318-1.702]	0.474
DRB1*13:01	32578770	0.095	1.072 [0.914-1.258]	0.392	1.061 [0.869-1.296]	0.56	1.121 [0.877-1.433]	0.363
DRB1*13:02	32578770	0.034	1.125 [0.742-1.707]	0.578	0.907 [0.533-1.543]	0.719	1.492 [0.805-2.764]	0.203
DRB1*15:01	32578770	0.138	0.977 [0.881-1.084]	0.667	1.034 [0.908-1.176]	0.616	0.880 [0.752-1.029]	0.11
DRB3*01:01	32500000	0.181	1.012 [0.932-1.099]	0.774	0.983 [0.887-1.090]	0.747	1.054 [0.931-1.195]	0.405
DRB3*02:02	32500000	0.103	0.746 [0.629-0.885]	0.001	0.847 [0.694-1.034]	0.102	0.614 [0.467-0.807]	0.00048
DRB3*03:01	32500000	0.032	1.258 [0.789-2.005]	0.334	0.980 [0.539-1.781]	0.948	1.741 [0.874-3.470]	0.115
DRB4*01:03	32500000	0.217	0.970 [0.904-1.040]	0.393	0.973 [0.891-1.062]	0.538	0.965 [0.867-1.074]	0.516
DRB4*01:03N	32500000	0.015	0.864 [0.348-2.150]	0.754	0.622 [0.198-1.957]	0.417	1.324 [0.349-5.022]	0.68
DRB5*01:01	32500000	0.139	0.981 [0.885-1.087]	0.717	1.040 [0.915-1.182]	0.547	0.880 [0.753-1.028]	0.106
MICA*002:01	31399784	0.183	1.012 [0.931-1.099]	0.785	1.072 [0.967-1.189]	0.185	0.938 [0.826-1.065]	0.325
MICA*004:01	31399784	0.013	1.507 [0.590-3.851]	0.391	2.291 [0.747-7.030]	0.147	0.543 [0.134-2.199]	0.392
MICA*007:01	31399784	0.08	1.003 [0.833-1.206]	0.979	1.135 [0.903-1.427]	0.279	0.826 [0.620-1.100]	0.191
MICA*008:01/04	31399784	0.416	0.954 [0.917-0.992]	0.019	0.949 [0.903-0.997]	0.039	0.955 [0.900-1.014]	0.13
MICA*009:01	31399784	0.048	0.698 [0.514-0.949]	0.022	0.753 [0.515-1.101]	0.144	0.647 [0.407-1.028]	0.065
MICA*010:01	31399784	0.131	1.045 [0.934-1.168]	0.443	1.037 [0.902-1.192]	0.613	1.030 [0.869-1.220]	0.736
MICA*012:03	31399784	0.016	0.653 [0.280-1.523]	0.324	0.843 [0.285-2.491]	0.757	0.523 [0.144-1.905]	0.326
MICA*017	31399784	0.013	0.767 [0.299-1.969]	0.582	0.716 [0.213-2.402]	0.589	1.051 [0.240-4.599]	0.947
MICA*018:01	31399784	0.032	0.724 [0.476-1.103]	0.133	0.749 [0.439-1.278]	0.289	0.761 [0.404-1.433]	0.398
MICA*027:01	31399784	0.025	1.655 [0.924-2.965]	0.091	2.094 [1.001-4.383]	0.05	1.271 [0.505-3.199]	0.611
MICA*049:01	31399784	0.012	1.554 [0.379-6.374]	0.54	0.781 [0.133-4.605]	0.785	3.724 [0.440-31.534]	0.228
MICB*002:01	31494881	0.172	1.047 [0.959-1.143]	0.305	1.030 [0.923-1.150]	0.596	1.061 [0.929-1.211]	0.384
MICB*003:01	31494881	0.014	0.865 [0.354-2.114]	0.75	0.940 [0.298-2.962]	0.916	0.993 [0.237-4.172]	0.993
MICB*004:01	31494881	0.306	0.947 [0.899-0.996]	0.034	0.989 [0.928-1.054]	0.733	0.885 [0.817-0.958]	0.003
MICB*005:02	31494881	0.315	0.981 [0.934-1.031]	0.457	0.978 [0.919-1.041]	0.484	0.985 [0.913-1.062]	0.686
MICB*005:03	31494881	0.028	0.775 [0.431-1.393]	0.394	0.681 [0.327-1.420]	0.306	0.999 [0.401-2.491]	0.998
MICB*008:01	31494881	0.095	1.043 [0.893-1.217]	0.597	0.917 [0.753-1.116]	0.386	1.259 [0.999-1.586]	0.051
MICB*013:01	31494881	0.013	0.966 [0.294-3.172]	0.954	1.826 [0.421-7.916]	0.421	0.340 [0.055-2.104]	0.246
MICB*014:01	31494881	0.027	1.418 [0.843-2.384]	0.188	1.115 [0.564-2.206]	0.754	2.255 [1.029-4.938]	0.042
MICB*039	31494881	0.015	2.450 [0.960-6.257]	0.061	1.982 [0.615-6.384]	0.252	3.842 [0.835-17.674]	0.084

### Sheet: Additive
HLA_allele	pos	AF	All		Late-onset		Early-onset
			OR [95%CI]	P-value	OR [95 % CI]	P-value	OR [95 % CI]	P-value
A*01:01	29941260	0.0842604	0.988 [0.952-1.026]	0.544	0.984 [0.939-1.031]	0.5	0.996 [0.941-1.054]	0.895
A*02:01	29941260	0.301395	0.988 [0.965-1.012]	0.312	0.988 [0.959-1.017]	0.405	0.989 [0.954-1.025]	0.547
A*03:01	29941260	0.224895	1.001 [0.976-1.027]	0.931	1.014 [0.982-1.048]	0.386	0.981 [0.943-1.021]	0.342
A*11:01	29941260	0.0372218	1.011 [0.956-1.069]	0.71	1.038 [0.969-1.113]	0.288	0.963 [0.884-1.049]	0.387
A*24:02	29941260	0.0793067	1.025 [0.985-1.068]	0.222	1.016 [0.966-1.068]	0.546	1.040 [0.978-1.106]	0.207
A*25:01	29941260	0.0123602	1.000 [0.909-1.101]	0.995	0.994 [0.882-1.121]	0.927	1.026 [0.887-1.186]	0.733
A*26:01	29941260	0.0162984	0.951 [0.872-1.037]	0.254	0.948 [0.851-1.056]	0.333	0.969 [0.849-1.107]	0.644
A*31:01	29941260	0.0393902	1.008 [0.955-1.064]	0.764	0.994 [0.930-1.064]	0.869	1.023 [0.942-1.110]	0.592
A*32:01	29941260	0.0355298	0.986 [0.931-1.044]	0.629	0.987 [0.919-1.060]	0.718	0.979 [0.898-1.068]	0.635
A*68:01	29941260	0.05776	1.035 [0.990-1.082]	0.133	1.021 [0.965-1.079]	0.472	1.054 [0.985-1.128]	0.129
B*07:02	31269490	0.12098	0.962 [0.931-0.994]	0.021	0.978 [0.939-1.019]	0.293	0.928 [0.882-0.976]	0.004
B*08:01	31269490	0.0875297	0.993 [0.957-1.030]	0.711	0.967 [0.924-1.013]	0.156	1.034 [0.978-1.093]	0.245
B*13:02	31269490	0.0292521	0.961 [0.905-1.021]	0.201	0.893 [0.826-0.965]	0.004	1.077 [0.982-1.181]	0.116
B*15:01	31269490	0.114945	1.039 [1.004-1.075]	0.03	1.013 [0.971-1.057]	0.542	1.077 [1.023-1.134]	0.005
B*18:01	31269490	0.0453413	0.988 [0.939-1.040]	0.649	0.986 [0.925-1.051]	0.669	0.989 [0.915-1.068]	0.773
B*27:05	31269490	0.0724083	1.033 [0.991-1.076]	0.125	1.030 [0.979-1.084]	0.256	1.035 [0.972-1.102]	0.285
B*35:01	31269490	0.122535	1.017 [0.985-1.051]	0.297	1.031 [0.990-1.073]	0.141	0.994 [0.946-1.045]	0.819
B*39:01	31269490	0.0349709	0.973 [0.918-1.031]	0.357	0.989 [0.920-1.063]	0.769	0.961 [0.879-1.050]	0.379
B*40:01	31269490	0.0570278	0.975 [0.932-1.020]	0.276	1.003 [0.947-1.061]	0.928	0.935 [0.872-1.002]	0.056
B*40:02	31269490	0.0238506	0.952 [0.888-1.021]	0.168	0.945 [0.867-1.031]	0.205	0.958 [0.861-1.065]	0.422
B*44:02	31269490	0.0553715	1.002 [0.955-1.052]	0.931	1.007 [0.949-1.070]	0.81	0.997 [0.927-1.073]	0.937
B*51:01	31269490	0.052966	1.056 [1.006-1.109]	0.028	1.041 [0.979-1.106]	0.2	1.072 [0.995-1.155]	0.066
B*56:01	31269490	0.0200132	1.002 [0.931-1.078]	0.964	1.016 [0.927-1.113]	0.736	1.007 [0.901-1.126]	0.9
B*57:01	31269490	0.0125981	0.922 [0.842-1.010]	0.081	0.970 [0.866-1.087]	0.602	0.868 [0.756-0.996]	0.044
C*01:02	31268750	0.069835	1.013 [0.973-1.054]	0.54	1.002 [0.953-1.054]	0.932	1.032 [0.971-1.098]	0.311
C*02:02	31268750	0.0561633	1.015 [0.970-1.061]	0.525	1.018 [0.963-1.077]	0.524	1.010 [0.944-1.081]	0.768
C*03:03	31268750	0.0828315	1.020 [0.982-1.059]	0.306	1.000 [0.954-1.048]	0.988	1.053 [0.994-1.116]	0.077
C*03:04	31268750	0.121027	1.010 [0.978-1.043]	0.559	1.014 [0.974-1.056]	0.497	1.003 [0.955-1.053]	0.919
C*04:01	31268750	0.146745	1.015 [0.985-1.046]	0.326	1.032 [0.994-1.071]	0.101	0.987 [0.943-1.033]	0.58
C*05:01	31268750	0.0497573	0.997 [0.949-1.048]	0.916	1.002 [0.943-1.066]	0.938	0.987 [0.916-1.064]	0.741
C*06:02	31268750	0.0590699	0.961 [0.921-1.004]	0.074	0.950 [0.900-1.003]	0.064	0.986 [0.923-1.053]	0.674
C*07:01	31268750	0.119935	0.984 [0.953-1.015]	0.307	0.968 [0.930-1.007]	0.103	1.006 [0.959-1.056]	0.795
C*07:02	31268750	0.138812	0.965 [0.937-0.995]	0.02	0.977 [0.942-1.014]	0.229	0.940 [0.898-0.985]	0.009
C*07:04	31268750	0.0188846	1.016 [0.941-1.096]	0.69	1.037 [0.944-1.141]	0.448	0.997 [0.888-1.119]	0.961
C*12:03	31268750	0.0331527	0.998 [0.943-1.056]	0.943	1.006 [0.937-1.079]	0.877	0.997 [0.915-1.087]	0.951
C*14:02	31268750	0.0140175	1.122 [1.030-1.223]	0.008	1.111 [0.995-1.240]	0.06	1.138 [0.995-1.301]	0.059
C*15:02	31268750	0.026333	1.024 [0.959-1.093]	0.476	1.039 [0.958-1.127]	0.355	1.000 [0.905-1.105]	1
DPB1*01:01	33075990	0.0566066	0.994 [0.952-1.038]	0.794	0.974 [0.923-1.028]	0.342	1.028 [0.962-1.098]	0.41
DPB1*02:01	33075990	0.143667	1.021 [0.991-1.051]	0.181	1.025 [0.988-1.064]	0.186	1.019 [0.974-1.066]	0.424
DPB1*03:01	33075990	0.131067	1.008 [0.978-1.039]	0.591	0.987 [0.951-1.026]	0.514	1.041 [0.994-1.090]	0.087
DPB1*04:01	33075990	0.406502	0.990 [0.969-1.011]	0.353	1.001 [0.975-1.028]	0.918	0.973 [0.942-1.005]	0.093
DPB1*04:02	33075990	0.188525	1.002 [0.976-1.029]	0.894	1.005 [0.972-1.039]	0.766	0.993 [0.953-1.034]	0.728
DPB1*05:01	33075990	0.0232003	1.007 [0.940-1.077]	0.851	0.995 [0.915-1.083]	0.914	1.011 [0.912-1.121]	0.837
DPB1*14:01	33075990	0.0125766	0.988 [0.894-1.092]	0.816	0.923 [0.814-1.046]	0.21	1.098 [0.944-1.277]	0.227
DQA1*01:01	32628180	0.185265	0.998 [0.972-1.024]	0.884	1.007 [0.975-1.040]	0.686	0.987 [0.948-1.027]	0.51
DQA1*01:02	32628180	0.181767	1.003 [0.977-1.030]	0.818	1.028 [0.994-1.062]	0.105	0.963 [0.925-1.002]	0.065
DQA1*01:03	32628180	0.0894207	1.015 [0.979-1.053]	0.421	1.013 [0.968-1.060]	0.589	1.020 [0.965-1.079]	0.474
DQA1*01:04	32628180	0.0116645	0.994 [0.896-1.102]	0.903	1.018 [0.895-1.158]	0.787	0.946 [0.809-1.107]	0.491
DQA1*02:01	32628180	0.0553292	0.956 [0.914-1.000]	0.051	0.938 [0.887-0.992]	0.025	0.992 [0.927-1.062]	0.822
DQA1*03:01	32628180	0.109595	1.007 [0.974-1.042]	0.674	1.012 [0.970-1.055]	0.59	0.997 [0.947-1.050]	0.916
DQA1*03:02	32628180	0.044857	0.999 [0.948-1.052]	0.966	1.005 [0.941-1.072]	0.89	0.994 [0.918-1.077]	0.888
DQA1*03:03	32628180	0.021729	1.015 [0.931-1.106]	0.736	0.977 [0.877-1.088]	0.666	1.090 [0.956-1.243]	0.197
DQA1*04:01	32628180	0.0981538	1.014 [0.981-1.049]	0.407	0.983 [0.942-1.025]	0.423	1.058 [1.005-1.114]	0.032
DQA1*05:01	32628180	0.104344	0.999 [0.966-1.033]	0.949	0.983 [0.942-1.025]	0.417	1.028 [0.977-1.083]	0.285
DQA1*05:05	32628180	0.0683731	0.966 [0.926-1.007]	0.103	0.976 [0.926-1.029]	0.374	0.948 [0.889-1.011]	0.103
DQB1*02:01	32659470	0.0989841	1.003 [0.970-1.037]	0.867	0.985 [0.944-1.027]	0.471	1.036 [0.984-1.090]	0.182
DQB1*02:02	32659470	0.0392991	0.961 [0.911-1.013]	0.142	0.918 [0.859-0.981]	0.011	1.035 [0.954-1.123]	0.403
DQB1*03:01	32659470	0.108632	0.977 [0.945-1.010]	0.174	0.976 [0.937-1.017]	0.252	0.982 [0.933-1.033]	0.478
DQB1*03:02	32659470	0.117875	1.007 [0.976-1.039]	0.665	1.012 [0.973-1.053]	0.543	0.996 [0.950-1.045]	0.874
DQB1*03:03	32659470	0.0571882	0.980 [0.937-1.024]	0.362	1.002 [0.948-1.060]	0.93	0.952 [0.890-1.018]	0.151
DQB1*04:02	32659470	0.0974795	1.015 [0.981-1.050]	0.397	0.983 [0.943-1.026]	0.442	1.058 [1.005-1.114]	0.032
DQB1*05:01	32659470	0.19426	1.005 [0.980-1.031]	0.715	1.012 [0.980-1.044]	0.47	0.996 [0.958-1.035]	0.839
DQB1*05:02	32659470	0.010186	0.981 [0.877-1.097]	0.741	1.095 [0.953-1.258]	0.2	0.833 [0.702-0.989]	0.037
DQB1*05:03	32659470	0.0112005	0.988 [0.892-1.096]	0.825	0.993 [0.873-1.130]	0.918	0.973 [0.832-1.137]	0.73
DQB1*06:02	32659470	0.138555	1.002 [0.973-1.032]	0.887	1.027 [0.991-1.066]	0.146	0.958 [0.917-1.002]	0.06
DQB1*06:03	32659470	0.0896197	1.015 [0.979-1.053]	0.421	1.012 [0.967-1.059]	0.597	1.021 [0.966-1.079]	0.458
DQB1*06:04	32659470	0.0318761	1.010 [0.951-1.072]	0.743	1.012 [0.939-1.091]	0.746	1.009 [0.922-1.106]	0.839
DRB1*01:01	32578770	0.179463	0.999 [0.972-1.025]	0.913	1.008 [0.976-1.042]	0.623	0.985 [0.945-1.025]	0.453
DRB1*03:01	32578770	0.0988781	1.003 [0.970-1.038]	0.851	0.985 [0.944-1.028]	0.483	1.036 [0.984-1.090]	0.179
DRB1*04:01	32578770	0.0897376	1.025 [0.987-1.064]	0.196	1.013 [0.966-1.061]	0.593	1.044 [0.986-1.105]	0.142
DRB1*04:04	32578770	0.0417255	0.975 [0.923-1.031]	0.382	1.002 [0.935-1.074]	0.957	0.936 [0.860-1.019]	0.128
DRB1*04:08	32578770	0.0127261	1.037 [0.941-1.144]	0.461	0.993 [0.879-1.122]	0.917	1.116 [0.962-1.295]	0.147
DRB1*07:01	32578770	0.0557077	0.956 [0.914-1.000]	0.048	0.938 [0.887-0.992]	0.024	0.992 [0.927-1.061]	0.814
DRB1*08:01	32578770	0.0957525	1.016 [0.981-1.052]	0.372	0.984 [0.942-1.027]	0.454	1.061 [1.006-1.118]	0.028
DRB1*09:01	32578770	0.0350775	0.989 [0.936-1.046]	0.71	1.022 [0.953-1.096]	0.537	0.945 [0.868-1.030]	0.197
DRB1*11:01	32578770	0.0348143	0.957 [0.902-1.017]	0.157	0.962 [0.892-1.037]	0.308	0.952 [0.868-1.043]	0.292
DRB1*12:01	32578770	0.0255631	0.961 [0.900-1.025]	0.229	0.979 [0.903-1.062]	0.61	0.923 [0.837-1.019]	0.115
DRB1*13:01	32578770	0.0951019	1.012 [0.977-1.049]	0.495	1.003 [0.960-1.048]	0.899	1.029 [0.975-1.086]	0.3
DRB1*13:02	32578770	0.0339045	1.012 [0.955-1.071]	0.694	1.005 [0.936-1.079]	0.894	1.026 [0.940-1.119]	0.57
DRB1*15:01	32578770	0.137804	1.001 [0.972-1.031]	0.929	1.027 [0.991-1.066]	0.146	0.956 [0.915-1.000]	0.049
DRB3*01:01	32500000	0.181189	1.014 [0.987-1.041]	0.323	0.998 [0.966-1.032]	0.926	1.038 [0.997-1.081]	0.068
DRB3*02:02	32500000	0.10305	0.961 [0.928-0.996]	0.031	0.972 [0.929-1.016]	0.204	0.948 [0.897-1.001]	0.053
DRB3*03:01	32500000	0.0324112	1.009 [0.949-1.072]	0.782	1.003 [0.929-1.083]	0.937	1.020 [0.930-1.120]	0.672
DRB4*01:03	32500000	0.21719	0.996 [0.971-1.021]	0.737	0.989 [0.958-1.020]	0.469	1.008 [0.970-1.047]	0.685
DRB4*01:03N	32500000	0.0146922	0.947 [0.867-1.035]	0.23	1.003 [0.898-1.121]	0.952	0.881 [0.770-1.008]	0.066
DRB5*01:01	32500000	0.138586	1.001 [0.972-1.030]	0.959	1.027 [0.991-1.065]	0.146	0.955 [0.914-0.998]	0.041
MICA*002:01	31399784	0.18284	1.000 [0.973-1.028]	0.993	1.024 [0.989-1.060]	0.183	0.970 [0.930-1.012]	0.157
MICA*004:01	31399784	0.0134553	0.925 [0.844-1.013]	0.093	0.891 [0.795-0.999]	0.048	1.010 [0.879-1.161]	0.887
MICA*007:01	31399784	0.0801167	1.036 [0.997-1.078]	0.072	1.027 [0.979-1.079]	0.278	1.042 [0.982-1.105]	0.179
MICA*008:01/04	31399784	0.415838	0.969 [0.948-0.990]	0.004	0.965 [0.940-0.992]	0.01	0.972 [0.941-1.004]	0.085
MICA*009:01	31399784	0.0476744	1.033 [0.983-1.086]	0.197	1.021 [0.960-1.087]	0.507	1.053 [0.976-1.135]	0.182
MICA*010:01	31399784	0.131083	1.026 [0.994-1.058]	0.107	1.005 [0.966-1.045]	0.815	1.055 [1.006-1.106]	0.026
MICA*012:03	31399784	0.0161849	1.040 [0.957-1.131]	0.354	1.030 [0.927-1.145]	0.583	1.075 [0.947-1.221]	0.264
MICA*017	31399784	0.0127601	0.913 [0.832-1.002]	0.055	0.959 [0.853-1.078]	0.481	0.859 [0.747-0.989]	0.034
MICA*018:01	31399784	0.0319015	1.031 [0.971-1.094]	0.32	1.018 [0.945-1.098]	0.638	1.056 [0.964-1.156]	0.241
MICA*027:01	31399784	0.0254254	0.968 [0.905-1.036]	0.348	0.997 [0.916-1.085]	0.948	0.928 [0.837-1.028]	0.154
MICA*049:01	31399784	0.0123559	1.160 [1.056-1.273]	0.002	1.166 [1.038-1.310]	0.01	1.164 [1.005-1.348]	0.043
MICB*002:01	31494881	0.171965	1.020 [0.992-1.049]	0.169	1.012 [0.977-1.048]	0.504	1.025 [0.983-1.070]	0.249
MICB*003:01	31494881	0.0143394	0.947 [0.867-1.034]	0.226	0.996 [0.892-1.113]	0.947	0.893 [0.782-1.021]	0.097
MICB*004:01	31494881	0.306464	0.978 [0.956-1.001]	0.059	1.004 [0.976-1.033]	0.783	0.941 [0.909-0.975]	0.001
MICB*005:02	31494881	0.315467	0.999 [0.976-1.022]	0.921	0.978 [0.950-1.006]	0.122	1.032 [0.997-1.069]	0.07
MICB*005:03	31494881	0.0276516	1.086 [1.018-1.159]	0.012	1.097 [1.011-1.189]	0.026	1.078 [0.977-1.190]	0.135
MICB*008:01	31494881	0.095156	0.995 [0.960-1.032]	0.802	0.971 [0.928-1.016]	0.205	1.034 [0.979-1.092]	0.233
MICB*013:01	31494881	0.0128437	0.987 [0.898-1.085]	0.781	1.050 [0.933-1.181]	0.422	0.903 [0.781-1.044]	0.169
MICB*014:01	31494881	0.0268382	1.021 [0.957-1.090]	0.528	1.011 [0.931-1.097]	0.802	1.028 [0.931-1.135]	0.582
MICB*039	31494881	0.0146488	1.074 [0.983-1.174]	0.114	1.066 [0.954-1.191]	0.257	1.098 [0.958-1.258]	0.181
